# Antagonistic Pleiotropy at the HCAR1 Locus Reveals a Genetic Basis for Solid Tumor Resistance in Schizophrenia

**DOI:** 10.64898/2026.08.04.26359703

**Authors:** Bryan A. Krantz

## Abstract

Historic epidemiological studies have long observed a paradoxical resistance to solid tumors in cohorts with severe psychiatric conditions, such as schizophrenia (SCZ), despite higher prevalences of lifestyle risk factors. Concurrently, oncology has established that solid tumors utilize Warburg glycolysis to generate a “lactate shield,” binding the *HCAR1* receptor on infiltrating macrophages to suppress immune proliferation. Here, we identify the shared genomic etiology resolving this paradox. Utilizing cross-trait genome-wide association studies (GWAS), we demonstrate that solid tumors exhibit an absolute mutational avoidance (a “statistical desert”) at the *HCAR1* locus, relying entirely on the host’s intact baseline receptor for immune evasion. By contrast, the SCZ cohort harbors massive structural variance at this exact 3’ regulatory enhancer for *HCAR1*. Cross-referencing SCZ risk alleles against pan-UK Biobank oncology data reveals profound antagonistic pleiotropy: the identical *HCAR1* enhancer fractures driving psychotic susceptibility mathematically reduce the risk of colorectal, breast, and melanoma cancers. We propose that the SCZ mutational burden renders peripheral macrophages transcriptomically “lactate blind,” preventing the tumor from engaging the immune brake and effectively conferring a hardcoded, genetic immunotherapy against solid malignancies.
