## Supplemental Dataset 1 for "Antagonistic Pleiotropy at the HCAR1 Locus Reveals a Genetic Basis for Solid Tumor Resistance in Schizophrenia": Oncology_Target_GWAS_Files.csv

phenocode	description	n_cases_eur	aws_link
2684	Years since last breast cancer screening / mammogram	135856.0	https://pan-ukb-us-east-1.s3.amazonaws.com/sumstats_flat_files/continuous-2684-both_sexes.tsv.bgz
174	Breast cancer	13491.0	https://pan-ukb-us-east-1.s3.amazonaws.com/sumstats_flat_files/phecode-174-both_sexes.tsv.bgz
174.1	Breast cancer [female]	13257.0	https://pan-ukb-us-east-1.s3.amazonaws.com/sumstats_flat_files/phecode-174.1-females.tsv.bgz
153	Colorectal cancer	5693.0	https://pan-ukb-us-east-1.s3.amazonaws.com/sumstats_flat_files/phecode-153-both_sexes.tsv.bgz
C43	C43 Malignant melanoma of skin	2598.0	https://pan-ukb-us-east-1.s3.amazonaws.com/sumstats_flat_files/icd10-C43-both_sexes.tsv.bgz
251	Other disorders of pancreatic internal secretion	1310.0	https://pan-ukb-us-east-1.s3.amazonaws.com/sumstats_flat_files/phecode-251-both_sexes.tsv.bgz
E16	E16 Other disorders of pancreatic internal secretion	1293.0	https://pan-ukb-us-east-1.s3.amazonaws.com/sumstats_flat_files/icd10-E16-both_sexes.tsv.bgz
